# Delineation and monitoring of the T cell repertoire of adoptive cell transfer product during the treatment of advanced melanoma

**DOI:** 10.1101/2025.01.17.24311574

**Authors:** Cameron Kerr, Shirin Soleimani, David T. Mulder, Arash Nabbi, Diana Gray, Stephanie Pedersen, Valentin Sotov, Sumedha Sudhaman, Linh Nguyen, Naoto Hirano, Pamela S. Ohashi, Marcus O. Butler, Trevor J. Pugh

**Affiliations:** Princess Margaret Cancer Centre, University Health Network, Toronto, Ontario, Canada; University of Toronto, Toronto, Ontario, Canada; Ontario Institute for Cancer Research, Toronto, Ontario, Canada

**Keywords:** T cell repertoire sequencing, tumour infiltrating lymphocytes, adoptive-cell transfer

## Abstract

**Background:** Adoptive cell transfer (ACT) of Tumour-infiltrating lymphocytes (TIL) is an investigational treatment for solid tumours, with preliminary results showing objective clinical responses in some metastatic melanoma patients. The ability to sequence and track the T cell repertoire throughout ACT of TILs provides a method to identify T cell repertoire features associated with patients’ benefit from ACT. Identification of response biomarkers for patients receiving ACT of TILs has been limited. Conflicting evidence is observed in biomarkers such as the number of TILs in the infusion product, with some studies suggesting a relationship with response and others not. Meanwhile, certain potential biomarkers, such as the diversity of the post-infusion peripheral repertoire, have not yet been studied.

**Methods:** In this study, we sought to determine 1) the efficacy of using CapTCR-seq to track TILs in serial blood draws over the course of ACT immunotherapy 2) whether peripheral T cell repertoire statistics are associated with ACT response. In this study, 9 patients with cutaneous (n = 7) or mucosal (n = 2) melanoma received TIL ACT after chemotherapeutic depletion. Hybrid-capture CapTCR-seq was conducted on pre-/post-transfer peripheral blood mononuclear cells (PBMC) and cell-free DNA.

**Results:** Comparison between PBMC DNA, PBMC RNA, and circulating free DNA (cfDNA) repertoires demonstrated an increased presence of shared T cell clonotypes post-infusion when compared with baseline samples. Higher abundance of TIL clonotypes in the PBMC baseline and post-infusion DNA T cell repertoires and the presence of shared DNA T cell clonotypes between timepoints was seen in responders when compared with non-responders according to RECIST criteria.

**Conclusion:** These results demonstrate effective tracking methodologies and suggest a predictive role for baseline repertoire statistics in response to the ACT of TILs.

**Trial registration:** University Health Network Research Ethics Board #11-0683
