## Supplementary material for "Delineation and monitoring of the T cell repertoire of adoptive cell transfer product during the treatment of advanced melanoma": Sample Keys

### Sheet: Sheet1
Project	Patient_ID	Timepoint	Sample_Type	Sample_Cohort	Informatics_Name
TLML	1	baseline	blood	DNA	TLML-001-_A_B_DNA
TLML	1	FU_02	blood	DNA	TLML-001-_FU-02_B_DNA
TLML	1	infusion	TIL	DNA	TLML-001-_Infusion_L_DNA
TLML	1	FU_03	blood	DNA	TLML-001-_FU-03_B_DNA
TLML	1	FU_01	blood	DNA	TLML-001-_FU-01_B_DNA
TLML	1	4W	blood	RNA	TLML_1__4W_TCR-JV_cDNA_69
TLML	1	FU_07	blood	RNA	TLML_1__FU7_TCR-JV_cDNA_18
TLML	1	FU_10	blood	RNA	TLML_1__FU10_TCR-JV_cDNA_33
TLML	1	FU_12	blood	RNA	TLML_1__FU12_TCR-JV_cDNA_24
TLML	1	FU_13	blood	RNA	TLML_1__FU13_TCR-JV_cDNA_21
TLML	1	FU_16	blood	RNA	TLML_1__FU16_TCR-JV_cDNA_13
TLML	4	4W	plasma	cfDNA	17_02_TLML-004--4W_TCR-J_D_TCR-V_cfDNA_150
TLML	4	baseline	plasma	cfDNA	17_02_TLML-004--BL_TCR-J_D_TCR-V_cfDNA_150
TLML	4	baseline	blood	DNA	17_02_TLML-004--BL_TCR-J_D_TCR-V_genomic_1000
TLML	4	FU_01	blood	DNA	TLML_4__FU1_TCR-J_Dep_TCR-V_genomic_1000
TLML	4	infusion	TIL	DNA	TLML_4__infusion_TCR-J_Dep_TCR-V_genomic_1000
TLML	4	4W	blood	DNA	TLML_4__4W_TCR-J_Dep_TCR-V_genomic_1000
TLML	4	FU_01	blood	RNA	TLML_4__FU1_TCR-JV_cDNA_15
TLML	4	infusion	TIL	RNA	TLML_4__infusion_TCR-JV_cDNA_13
TLML	4	4W	blood	RNA	TLML_4__4W_TCR-JV_cDNA_32
TLML	4	baseline	blood	RNA	TLML_4__baseline2_TCR-JV_cDNA_42
TLML	7	12W	blood	DNA	TLML_7__12W_TCR-J_Dep_TCR-V_genomic_1000
TLML	7	17W	blood	DNA	TLML_7__17W_TCR-J_Dep_TCR-V_genomic_1000
TLML	7	4W	blood	DNA	TLML_7__4W_TCR-J_Dep_TCR-V_genomic_1000
TLML	7	baseline	blood	DNA	TLML_7__apheresis_TCR-J_Dep_TCR-V_genomic_1000
TLML	7	infusion	TIL	DNA	TLML_7__infusion_TCR-J_Dep_TCR-V_genomic_1000
TLML	7	12W	blood	RNA	TLML_7__12W_TCR-JV_cDNA_35
TLML	7	4W	blood	RNA	TLML_7__4W_TCR-JV_cDNA_37
TLML	7	baseline	blood	RNA	TLML_7__apheresis_TCR-JV_cDNA_21
TLML	7	infusion	TIL	RNA	TLML_7__infusion_TCR-JV_cDNA_25
TLML	16	4W	plasma	cfDNA	17_02_TLML-016--4W_TCR-J_D_TCR-V_cfDNA_342
TLML	16	baseline	plasma	cfDNA	17_02_TLML-016--BL_TCR-J_D_TCR-V_cfDNA_132
TLML	16	FU_01	blood	DNA	TLML_16__FU1_TCR-J_Dep_TCR-V_genomic_1000
TLML	16	FU_02	blood	DNA	TLML_16__FU2_TCR-J_Dep_TCR-V_genomic_1000
TLML	16	FU_03	blood	DNA	TLML_16__FU3_TCR-J_Dep_TCR-V_genomic_1000
TLML	16	FU_04	blood	DNA	TLML_16__FU4_TCR-J_Dep_TCR-V_genomic_1000
TLML	16	FU_05	blood	DNA	TLML_16__FU5_TCR-J_Dep_TCR-V_genomic_1000
TLML	16	infusion	TIL	DNA	TLML_16__infusion_TCR-J_Dep_TCR-V_genomic_1000
TLML	16	4W	blood	DNA	TLML_16__4W_TCR-J_Dep_TCR-V_genomic_1000
TLML	16	baseline	blood	DNA	TLML_16__baseline_TCR-J_Dep_TCR-V_genomic_1000
TLML	16	FU_01	blood	RNA	TLML_16__FU1_TCR-JV_cDNA_20
TLML	16	FU_02	blood	RNA	TLML_16__FU2_TCR-JV_cDNA_28
TLML	16	FU_03	blood	RNA	TLML_16__FU3_TCR-JV_cDNA_20
TLML	16	FU_04	blood	RNA	TLML_16__FU4_TCR-JV_cDNA_27
TLML	16	FU_05	blood	RNA	TLML_16__FU5_TCR-JV_cDNA_34
TLML	16	infusion	TIL	RNA	TLML_16__infusion_TCR-JV_cDNA_15
TLML	16	baseline	blood	RNA	TLML_16__baseline_TCR-JV_cDNA_19
TLML	18	4W	blood	DNA	TLML_18__4W_TCR-J_Dep_TCR-V_genomic_1000
TLML	18	baseline	blood	DNA	TLML_18__apheresis_TCR-J_Dep_TCR-V_genomic_1000
TLML	18	infusion	TIL	DNA	TLML_18__infusion_TCR-J_Dep_TCR-V_genomic_500
TLML	18	4W	blood	RNA	TLML_18__4W_TCR-JV_cDNA_34
TLML	18	baseline	blood	RNA	TLML_18__apheresis_TCR-JV_cDNA_57
TLML	18	infusion	TIL	RNA	TLML_18__infusion_TCR-JV_cDNA_13
TLML	20	4W	plasma	cfDNA	17_02_TLML-020--4W_TCR-J_D_TCR-V_cfDNA_263
TLML	20	baseline	plasma	cfDNA	17_02_TLML-020--BL_TCR-J_D_TCR-V_cfDNA_74
TLML	20	FU_01	blood	DNA	TLML_20__FU1_TCR-J_Dep_TCR-V_genomic_1000
TLML	20	FU_02	blood	DNA	TLML_20__FU2_TCR-J_Dep_TCR-V_genomic_1000
TLML	20	infusion	TIL	DNA	TLML_20__infusion_TCR-J_Dep_TCR-V_genomic_1000
TLML	20	4W	blood	DNA	TLML_20__4W_TCR-J_Dep_TCR-V_genomic_1000
TLML	20	baseline	blood	DNA	TLML_20__baseline2_TCR-J_Dep_TCR-V_genomic_1000
TLML	20	FU_01	blood	RNA	TLML_20__FU1_TCR-JV_cDNA_18
TLML	20	FU_02	blood	RNA	TLML_20__FU2_TCR-JV_cDNA_25
TLML	20	infusion	TIL	RNA	TLML_20__infusion_TCR-JV_cDNA_97
TLML	20	4W	blood	RNA	TLML_20__4W_TCR-JV_cDNA_14
TLML	20	baseline	blood	RNA	TLML_20__baseline2_TCR-JV_cDNA_13
TLML	22	4W	plasma	cfDNA	17_02_TLML-022--4W_TCR-J_D_TCR-V_cfDNA_690
TLML	22	baseline	plasma	cfDNA	17_02_TLML-022--BL_TCR-J_D_TCR-V_cfDNA_882
TLML	22	FU_01	blood	DNA	TLML_22__FU1_TCR-J_Dep_TCR-V_genomic_1000
TLML	22	FU_02	blood	DNA	TLML_22__FU2_TCR-J_Dep_TCR-V_genomic_1000
TLML	22	FU_03	blood	DNA	TLML_22__FU3_TCR-J_Dep_TCR-V_genomic_1000
TLML	22	infusion	TIL	DNA	TLML_22__infusion_TCR-J_Dep_TCR-V_genomic_1000
TLML	22	4W	blood	DNA	TLML_22__4W_TCR-J_Dep_TCR-V_genomic_1000
TLML	22	baseline	blood	DNA	TLML_22__baseline_TCR-J_Dep_TCR-V_genomic_1000
TLML	22	FU_01	blood	RNA	TLML_22__FU1_TCR-JV_cDNA_16
TLML	22	FU_02	blood	RNA	TLML_22__FU2_TCR-JV_cDNA_13
TLML	22	FU_03	blood	RNA	TLML_22__FU3_TCR-JV_cDNA_16
TLML	22	infusion	TIL	RNA	TLML_22__infusion_TCR-JV_cDNA_18
TLML	22	4W	blood	RNA	TLML_22__4W_TCR-JV_cDNA_21
TLML	26	baseline	blood	DNA	TLML-026-_A_B_DNA
TLML	26	FU_01	blood	DNA	TLML-026-_FU-01_B_DNA
TLML	26	FU_02	blood	DNA	TLML-026-_FU-02_B_DNA
TLML	26	infusion	TIL	DNA	TLML-026-_Infusion_L_DNA
TLML	26	4W	blood	DNA	TLML-026-_4W_B_DNA
TLML	26	4W	blood	RNA	17_02_TLML-019--4W_TCR-J_D_TCR-V_cDNA_88
TLML	26	baseline	blood	RNA	17_02_TLML-019--BL_TCR-J_D_TCR-V_cDNA_31
TLML	26	4W	plasma	cfDNA	17_02_TLML-019--4W_TCR-J_D_TCR-V_cfDNA_48
TLML	26	baseline	plasma	cfDNA	17_02_TLML-019--BL_TCR-J_D_TCR-V_cfDNA_66
TLML	29	4W	plasma	cfDNA	17_02_TLML-029--4W_TCR-J_D_TCR-V_cfDNA_600
TLML	29	baseline	plasma	cfDNA	17_02_TLML-029--BL_TCR-J_D_TCR-V_cfDNA_138
TLML	29	infusion	TIL	DNA	TLML_29__infusion_TCR-J_Dep_TCR-V_genomic_1000
TLML	29	4W	blood	DNA	TLML_29__4W_TCR-J_Dep_TCR-V_genomic_1000
TLML	29	baseline	blood	DNA	TLML_29__baseline_TCR-J_Dep_TCR-V_genomic_1000
TLML	29	infusion	TIL	RNA	TLML_29__infusion_TCR-JV_cDNA_13
TLML	29	4W	blood	RNA	TLML_29__4W_TCR-JV_cDNA_25
TLML	29	baseline	blood	RNA	TLML_29__baseline_TCR-JV_cDNA_18
